# MULTI-OMICS TEMPORAL PROFILING OF AXIAL SPONDYLOARTHRITIS PATIENTS REVEALS AN ASSOCIATION OF THERAPEUTIC RESPONSE TO ADALIMUMAB WITH DISEASE ACTIVITY AND INNATE / ADAPTIVE IMMUNITY

**DOI:** 10.1101/2022.08.02.22278314

**Authors:** Daniel Sobral, Ana F Fernandes, Atlas Sardoo, Miguel Bernardes, Patrícia Pinto, Helena Santos, João Lagoas-Gomes, José Tavares-Costa, José AP Silva, João M Dias, Alexandra Bernardo, Jean-Charles Gaillard, Jean Armengaud, Vladimir Benes, Lúcia Domingues, Nélia Gouveia, Sara Maia, Jaime C Branco, Ana V Coelho, Fernando M Pimentel-Santos

## Abstract

**Background:** Axial Spondyloarthritis can lead to significant disability and impairment in quality of life. TNF inhibitors are recommended to patients enduring active disease despite conventional treatment. Nonetheless, up to 40% of patients of patients fail to respond to TNF inhibitors. In this context, it is important to identify as early as possible patients highly likely to respond. This study aims at identifying, among axial spondyloarthritis patients undergoing treatment with the TNF inhibitor adalimumab, early molecular biomarkers differentiating good responders from non-responders after 14 weeks of treatment, as measured by ASAS20.

**Methods:** Peripheral blood RNA sequencing and serum proteins measured by mass spectrometry were evaluated in a cohort of biologic naïve axial spondyloarthritis patients (n = 35), before (baseline) and after (3-5 days, 2 weeks and 14 weeks) treatment with adalimumab. Results from differential expression analysis were used in combination with clinical data to build logistic regression models and random forest models to predict response to adalimumab at baseline.

**Results:** Responders to adalimumab presented higher levels of markers of innate immunity at baseline, mostly related with neutrophils, and lower levels of adaptive immunity markers, particularly B-cells. A logistic regression model incorporating ASDAS-CRP and AFF3, the top differentially expressed gene between responders and non-responders at baseline, enabled an accurate prediction of response to adalimumab in our cohort (AUC=0.96), with random forest models suggesting 80% predictive accuracy. A treatment-associated signature suggests a reduction in inflammatory activity, with C-reactive protein and Haptoglobin showing strong and early decrease in the serum of axial spondyloarthritis patients, while a cluster of apolipoproteins showed increased expression at week 14.

**Conclusions:** Differences in disease activity and/or blood innate/adaptive immune cell type composition at baseline may be a major contributor to response to adalimumab in axial spondyloarthritis, where a model including clinical and blood gene expression variables shows high predictive power. Our results suggest novel molecular biomarkers of response to adalimumab at baseline.

**Trial registration:** Axial spondyloarthritis patients were selected from participants of the Bioefficacy study - Biomarkers Identification of Anti-TNFα Agent’s Efficacy in Ankylosing Spondylitis Patients Using a Transcriptome Analysis and Mass Spectrometry (clinical trials.gov identifier NCT02492217).
