## Supplementary material for "MULTI-OMICS TEMPORAL PROFILING OF AXIAL SPONDYLOARTHRITIS PATIENTS REVEALS AN ASSOCIATION OF THERAPEUTIC RESPONSE TO ADALIMUMAB WITH DISEASE ACTIVITY AND INNATE / ADAPTIVE IMMUNITY": SuppTable2

### Sheet: Proteomics Responders
logfc: Log2 of the Fold change
AveExpr: Log2 of the average normalized expression CPM among all samples
t: t-statistic of the differential expression test
P.value: p value of the differential expression test
adj.P.Val: p-value correctedfor multiple testing
B: B-statistic (log-odds that the gene is differentially expressed)
	logFC	AveExpr	t	P.Value	adj.P.Val	B
CFB	-0.485241	14.4424	-6.51132	2.8075e-08	3.62168e-06	8.86209
APOA2	1.00335	11.7762	6.31335	5.82242e-08	3.75546e-06	8.16172
APOA1	1.00662	14.5515	5.90701	2.582e-07	9.5233e-06	6.72151
CLEC3B	1.01077	10.043	5.8702	2.95296e-07	9.5233e-06	6.3503
CFH	-0.384347	15.6569	-5.66177	6.2982e-07	1.62493e-05	5.84137
RBP4	0.767667	12.3128	5.59455	8.03226e-07	1.65526e-05	5.69614
APOD	1.16926	11.3533	5.56361	8.98201e-07	1.65526e-05	5.586
APOA4	0.800148	12.9751	5.02474	6.14232e-06	9.9045e-05	3.73851
APOM	0.542752	10.4804	4.92092	8.84211e-06	0.000126737	3.45524
C8B	-0.432779	12.7966	-4.84809	1.14013e-05	0.000137849	3.15309
C8G	0.619097	10.3356	4.83933	1.17546e-05	0.000137849	3.18416
TTR	0.711667	12.4507	4.79361	1.37786e-05	0.00014812	3.00762
CP	-0.591655	15.3767	-4.63529	2.37927e-05	0.000219408	2.35379
CLU	0.657101	12.7009	4.63506	2.38117e-05	0.000219408	2.47626
C3	-0.458741	15.9107	-4.53424	3.36073e-05	0.000289023	2.01772
PON1	0.598854	11.4225	4.43163	4.75896e-05	0.000383691	1.89325
PLG	-0.417626	14.6314	-4.35632	6.13123e-05	0.000465252	1.47283
CPN2	0.765715	10.7906	4.26253	8.38616e-05	0.000601008	1.39081
C9	-0.56797	13.0756	-4.22355	9.54436e-05	0.000648012	1.11932
F2	0.274525	13.5316	4.13238	0.000128923	0.000831551	0.809073
HP	-2.32208	9.77997	-3.98387	0.000209125	0.00128103	0.568844
SAA4	0.64445	10.3887	3.97033	0.00021847	0.00128103	0.537215
C5	-0.362963	14.2364	-3.90537	0.000269207	0.0015099	0.0870687
ORM1	0.725683	11.6472	3.77156	0.000411853	0.00221371	-0.111803
APOE	0.510197	12.4611	3.62213	0.000656617	0.00338815	-0.617589
SERPINF2	0.241843	12.4039	3.58361	0.000739427	0.0036687	-0.717776
SERPINC1	0.353811	14.084	3.40321	0.00127854	0.0061086	-1.36267
AHSG	0.708375	11.891	3.38903	0.00133396	0.00614573	-1.19085
C6	-0.375552	12.7975	-3.31902	0.00164259	0.00708769	-1.49799
CRP	-1.38715	9.17581	-3.31784	0.0016483	0.00708769	-1.20566
ORM2	0.523839	10.9327	3.29059	0.00178626	0.00743314	-1.39814
C4BPA	-0.510873	12.4623	-3.24382	0.00204877	0.00825912	-1.67314
PPBP	0.664023	9.28823	3.22681	0.00215299	0.00841622	-1.43779
C1QC	0.417453	10.9849	3.08131	0.00327203	0.0124145	-1.94339
CFHR5	-1.03068	9.24068	-2.84623	0.00628795	0.022615	-2.31177
GPLD1	0.415962	11.2795	2.83674	0.00645195	0.022615	-2.5677
C8A	-0.285008	12.5724	-2.83477	0.00648647	0.022615	-2.72022
APOL1	0.718282	9.63664	2.71832	0.0088594	0.0300753	-2.6275
C4A	-0.443892	10.2903	-2.67203	0.0100069	0.0330997	-2.88412
APOB	-0.400325	15.5322	-2.6544	0.0104787	0.0337937	-3.34064
AFM	0.246087	13.8703	2.56766	0.0131096	0.0412473	-3.47824
A1BG	-0.173821	13.2107	-2.45922	0.0172382	0.0529458	-3.67793
PGLYRP2	0.446502	11.5664	2.39026	0.0204407	0.0613222	-3.58499
BTD	0.321675	9.66363	2.38039	0.0209402	0.0613929	-3.34221
FBLN1	-0.372609	10.4137	-2.29234	0.0259047	0.07426	-3.69689
SERPIND1	-0.268683	13.1086	-2.26186	0.0278524	0.0780283	-4.09693
KNG1	0.177264	13.789	2.2532	0.0284289	0.0780283	-4.15893
SERPINA6	0.368313	9.77531	2.24112	0.0292513	0.0786128	-3.70139
PZP	-1.69403	11.1101	-2.20496	0.0318392	0.0838215	-3.99791
SERPINA4	0.214811	11.6221	2.11324	0.0393287	0.101468	-4.1632
PROS1	-0.263828	11.3718	-2.09341	0.0411371	0.104053	-4.18533
C4B	-0.337389	10.3342	-2.06548	0.0438062	0.106623	-4.14538
C4B_2	-0.337389	10.3342	-2.06548	0.0438062	0.106623	-4.14538
ITIH3	-0.373957	12.6026	-2.03136	0.0472706	0.112924	-4.45548
APOC3	0.295464	9.62792	2.01778	0.0487135	0.114255	-4.04851
CNDP1	0.638896	9.67965	1.9947	0.0512542	0.116598	-4.05486
LBP	-0.37839	9.28105	-1.99234	0.0515201	0.116598	-4.03523
HRG	-0.243278	13.1651	-1.95491	0.0559014	0.124332	-4.66987
CFP	-0.343949	9.51218	-1.90996	0.0615821	0.134646	-4.19064
C1S	-0.15577	12.8194	-1.88747	0.0646049	0.1389	-4.75227
AZGP1	0.171072	12.1234	1.80415	0.0769181	0.162663	-4.78519
CPN1	-0.246827	10.2961	-1.75787	0.0845719	0.175964	-4.6681
C2	-0.188021	12.0338	-1.70588	0.0939121	0.192296	-4.93129
BCHE	0.410878	9.22878	1.67157	0.100532	0.202635	-4.43628
SERPINA7	0.244394	11.2957	1.647	0.105503	0.20777	-4.94077
HGFAC	0.302518	10.0388	1.64315	0.106301	0.20777	-4.67801
CD14	0.22671	9.36826	1.633	0.108425	0.208759	-4.59129
GPX3	0.278672	9.74816	1.59993	0.115587	0.219276	-4.69537
C1R	-0.128963	12.9954	-1.52405	0.133468	0.249528	-5.35756
ECM1	-0.260511	9.97759	-1.49473	0.140943	0.259737	-4.91591
A2M	-0.185613	15.2782	-1.47332	0.146607	0.26637	-5.57695
LUM	0.161913	11.8067	1.46029	0.150141	0.269003	-5.24555
F9	-0.142142	10.5212	-1.44979	0.153038	0.270436	-5.15772
GP1BA	-0.281598	9.80839	-1.38788	0.171008	0.298109	-5.03476
SERPING1	-0.130266	14.2764	-1.37685	0.174374	0.299923	-5.66732
QSOX1	0.226654	9.61843	1.33159	0.188722	0.320331	-5.00872
ATRN	0.242748	11.1362	1.28793	0.203392	0.340748	-5.42261
LPA	-0.949973	9.86092	-1.2596	0.213358	0.35126	-5.18925
C1QA	-0.167538	9.72276	-1.25472	0.215113	0.35126	-5.20647
GC	-0.124342	15.3906	-1.22497	0.226029	0.361163	-5.90621
F12	-0.142455	12.0014	-1.22297	0.226777	0.361163	-5.59931
F5	-0.24142	10.4163	-1.19815	0.236215	0.371367	-5.44302
VTN	-0.132422	13.2279	-1.19111	0.238941	0.371367	-5.83691
AGT	0.250469	12.0891	1.17636	0.244733	0.37584	-5.69984
SERPINA5	0.199343	9.77125	1.16764	0.248203	0.376685	-5.28048
PRG4	-0.37014	9.15193	-1.13961	0.259597	0.386884	-5.06929
SERPINA10	-0.168687	10.0204	-1.13318	0.262261	0.386884	-5.474
SERPINA3	-0.123047	14.113	-1.1292	0.263921	0.386884	-5.96509
ITIH4	-0.085941	14.7121	-1.08005	0.285034	0.413139	-6.04188
THBS1	0.222716	12.1661	1.0699	0.289534	0.414998	-5.77906
LRG1	-0.162168	11.5695	-1.0548	0.296323	0.420063	-5.73115
F10	0.150312	10.1382	0.991459	0.325988	0.452471	-5.61896
IGHG3	-0.399679	9.10776	-0.991021	0.3262	0.452471	-5.14709
GSN	-0.0650607	13.2272	-0.894501	0.375117	0.514788	-6.12344
FGA	-0.180523	9.61647	-0.841474	0.403881	0.548428	-5.55261
ITIH1	-0.070652	14.2924	-0.797836	0.428543	0.575854	-6.2799
CD5L	-0.187137	9.42984	-0.728619	0.469457	0.62433	-5.51091
C7	-0.0903897	12.8438	-0.692347	0.491756	0.647312	-6.21852
HPX	-0.0590487	15.6032	-0.650579	0.518142	0.675154	-6.44207
ITIH2	-0.0507121	14.7292	-0.638689	0.525789	0.678268	-6.41189
FETUB	-0.139314	9.95651	-0.616533	0.540195	0.683517	-5.88833
TGFBI	-0.111356	9.48634	-0.616135	0.540455	0.683517	-5.62962
MASP1	-0.104737	9.7785	-0.571155	0.57032	0.714284	-5.79599
VWF	-0.126297	10.6654	-0.527331	0.600175	0.744448	-6.02847
MST1	-0.164901	9.49097	-0.501931	0.617805	0.757219	-5.71777
SERPINF1	0.0477653	11.699	0.495635	0.622211	0.757219	-6.15703
DBH	-0.194342	8.75838	-0.465014	0.643835	0.776213	-5.44521
ACTB	0.0661956	9.97015	0.427496	0.670758	0.795875	-5.93801
KLKB1	0.0481142	12.7832	0.418755	0.677095	0.795875	-6.37407
TF	-0.124328	12.3833	-0.413219	0.681121	0.795875	-6.28469
CFHR1	0.163647	9.39661	0.40814	0.684823	0.795875	-5.59557
LGALS3BP	0.0692526	10.3119	0.349815	0.72787	0.838351	-6.06726
CPB2	0.0301053	10.8083	0.312226	0.756099	0.863158	-6.1404
F13B	-0.0382742	12.1949	-0.292549	0.771014	0.872464	-6.30722
C1QB	0.036232	11.454	0.283616	0.777815	0.872506	-6.20637
IGFALS	-0.0362915	11.6254	-0.267029	0.790488	0.873728	-6.23417
F11	0.0628885	9.69882	0.264467	0.792451	0.873728	-5.83413
CRTAC1	-0.0473862	9.41076	-0.22584	0.822199	0.892581	-5.73079
FCN3	0.0276121	10.2859	0.224303	0.823388	0.892581	-6.09108
CFI	0.0194128	12.6537	0.191511	0.848861	0.912525	-6.41302
AMBP	-0.0138245	12.4827	-0.166942	0.868054	0.919622	-6.38584
APOH	-0.0178759	13.7112	-0.164814	0.86972	0.919622	-6.5604
ALB	0.0395929	9.87559	0.131775	0.895664	0.939354	-5.92776
SELENOP	0.0171012	9.43403	0.116576	0.907639	0.944237	-5.77804
FN1	0.0181834	13.9066	0.0815392	0.935322	0.959422	-6.57052
APCS	-0.0103872	11.3406	-0.0792796	0.93711	0.959422	-6.24214
HABP2	0.00295245	11.0008	0.0188546	0.985028	0.994205	-6.20872
SHBG	0.00447612	9.60772	0.0131498	0.989558	0.994205	-5.9499
CA1	0.0021404	9.20481	0.00729757	0.994205	0.994205	-5.73309
