## Supplementary material for "MULTI-OMICS TEMPORAL PROFILING OF AXIAL SPONDYLOARTHRITIS PATIENTS REVEALS AN ASSOCIATION OF THERAPEUTIC RESPONSE TO ADALIMUMAB WITH DISEASE ACTIVITY AND INNATE / ADAPTIVE IMMUNITY": SuppTable4

### Sheet: Proteomics Non-Responders
logfc: Log2 of the Fold change
AveExpr: Log2 of the average normalized expression CPM among all samples
t: t-statistic of the differential expression test
P.value: p value of the differential expression test
adj.P.Val: p-value correctedfor multiple testing
B: B-statistic (log-odds that the gene is differentially expressed)
	logFC	AveExpr	t	P.Value	adj.P.Val	B
APOA1	0.877021	14.5515	4.85557	1.1108e-05	0.000819752	3.23266
CLEC3B	0.803425	10.043	4.81687	1.27093e-05	0.000819752	2.83876
CFH	-0.311112	15.6569	-4.33768	6.52655e-05	0.00280642	1.55828
RBP4	0.60255	12.3128	4.24142	8.99529e-05	0.00290098	1.3393
F2	0.287186	13.5316	4.10791	0.000139692	0.00360405	0.890187
CLU	0.57331	12.7009	3.88954	0.000283191	0.00608862	0.284549
CPN2	0.732304	10.7906	3.83005	0.000342281	0.00630774	0.147993
APOA4	0.612634	12.9751	3.64593	0.000609973	0.00983581	-0.425421
C8G	0.457315	10.3356	3.54103	0.000842529	0.0113242	-0.634221
TTR	0.547104	12.4507	3.52758	0.000877848	0.0113242	-0.722013
PLG	-0.35214	14.6314	-3.46027	0.00107687	0.0126287	-1.01514
APOA2	0.579194	11.7762	3.36353	0.00143936	0.0154731	-1.11857
APOD	0.734053	11.3533	3.29579	0.00175911	0.0174558	-1.28186
GSN	-0.240908	13.2272	-3.20788	0.00227485	0.0209611	-1.65121
CP	-0.417402	15.3767	-3.06794	0.00339846	0.0276024	-2.0789
CFB	-0.240901	14.4424	-3.06535	0.00342356	0.0276024	-2.06274
C3	-0.300174	15.9107	-2.80786	0.00697568	0.0529331	-2.73811
APOB	-0.441564	15.5322	-2.7668	0.0077882	0.0558155	-2.82922
SAA4	0.457993	10.3887	2.73801	0.00840894	0.0570923	-2.57879
PON1	0.388978	11.4225	2.70415	0.00919718	0.0593218	-2.71089
APOM	0.303809	10.4804	2.65601	0.0104346	0.0640984	-2.77038
A2M	-0.346241	15.2782	-2.59567	0.0122005	0.0715395	-3.21934
FGA	0.585405	9.61647	2.57004	0.01303	0.0730812	-2.87781
C8B	-0.236042	12.7966	-2.52325	0.0146775	0.0788916	-3.25912
ITIH2	-0.204248	14.7292	-2.44978	0.0176479	0.0897809	-3.52759
ITIH1	-0.227293	14.2924	-2.4397	0.0180954	0.0897809	-3.53281
C1R	-0.211546	12.9954	-2.41617	0.0191794	0.0900604	-3.51247
APOL1	0.695769	9.63664	2.40844	0.019548	0.0900604	-3.17964
GP1BA	-0.46026	9.80839	-2.29924	0.0254806	0.108231	-3.43521
C5	-0.225309	14.2364	-2.2978	0.0255685	0.108231	-3.82955
APOE	0.350104	12.4611	2.29065	0.0260089	0.108231	-3.67962
SERPINF1	-0.22618	11.699	-2.21886	0.0308217	0.12425	-3.74569
ITIH4	-0.185484	14.7121	-2.19743	0.032403	0.126666	-4.04591
C9	-0.308411	13.0756	-2.17758	0.0339309	0.128738	-4.00506
F10	0.361283	10.1382	2.11926	0.0387934	0.142981	-3.78212
ATRN	0.412465	11.1362	2.05814	0.044532	0.159573	-4.00423
SERPIND1	-0.258396	13.1086	-1.99747	0.0509429	0.177612	-4.33025
C1QC	0.280351	10.9849	1.98463	0.0523976	0.177876	-4.12839
GC	-0.211105	15.3906	-1.95962	0.0553339	0.181809	-4.51944
SERPING1	-0.195277	14.2764	-1.95102	0.056375	0.181809	-4.49535
CD5L	0.460296	9.42984	1.91314	0.0611648	0.192445	-4.04297
C4A	-0.332672	10.2903	-1.87751	0.065982	0.202659	-4.24708
C2	-0.209018	12.0338	-1.81752	0.0748184	0.224455	-4.51103
IGFALS	-0.255314	11.6254	-1.7783	0.0811176	0.237822	-4.51866
C8A	-0.18345	12.5724	-1.76292	0.0837059	0.239957	-4.68695
ORM2	0.291465	10.9327	1.73886	0.0878931	0.246483	-4.52189
THBS1	-0.366943	12.1661	-1.70732	0.0936436	0.257022	-4.70386
HPX	-0.157392	15.6032	-1.63688	0.107609	0.289198	-5.06568
C1QB	0.210437	11.454	1.58163	0.119712	0.315161	-4.80937
F12	-0.185681	12.0014	-1.51059	0.13686	0.353098	-4.96673
AZGP1	0.148233	12.1234	1.48361	0.143863	0.359237	-5.02006
AMBP	-0.125337	12.4827	-1.48005	0.144809	0.359237	-5.09851
FCN3	0.191112	10.2859	1.45775	0.150837	0.367133	-4.85767
SERPINF2	0.101749	12.4039	1.42528	0.159967	0.382143	-5.14016
AHSG	0.295683	11.891	1.38154	0.172937	0.398625	-5.13015
PROS1	-0.184832	11.3718	-1.37923	0.173643	0.398625	-5.06838
GPX3	-0.227925	9.74816	-1.37114	0.176137	0.398625	-4.85321
ITIH3	-0.246942	12.6026	-1.3146	0.194333	0.432224	-5.34044
KNG1	0.104411	13.789	1.24991	0.216851	0.474131	-5.52507
LRG1	-0.203897	11.5695	-1.23482	0.222371	0.478098	-5.25447
VTN	-0.141797	13.2279	-1.19803	0.23626	0.499631	-5.54197
SERPINA3	-0.136962	14.113	-1.1791	0.243648	0.504816	-5.61816
PPBP	0.243007	9.28823	1.16457	0.249432	0.504816	-4.89837
CD14	0.185492	9.36826	1.16204	0.250451	0.504816	-4.90126
TGFBI	-0.207561	9.48634	-1.14006	0.259412	0.514834	-5.01875
LPA	-0.812179	9.86092	-1.11054	0.271804	0.531254	-5.17664
FN1	-0.254376	13.9066	-1.10022	0.276232	0.531849	-5.71016
BCHE	0.251851	9.22878	1.06458	0.291917	0.547044	-5.00288
ALB	-0.304071	9.87559	-1.06304	0.292605	0.547044	-5.24274
C1S	-0.0888729	12.8194	-1.03955	0.303293	0.548633	-5.67128
PRG4	-0.314548	9.15193	-1.03516	0.305318	0.548633	-5.03933
F13B	-0.139021	12.1949	-1.03193	0.306814	0.548633	-5.57603
LBP	0.233295	9.28105	1.02409	0.310467	0.548633	-5.00581
ORM1	0.206986	11.6472	0.991404	0.326014	0.563312	-5.50467
SERPINA4	-0.106249	11.6221	-0.988322	0.327507	0.563312	-5.51811
SERPINC1	0.106368	14.084	0.968152	0.337386	0.567447	-5.83722
QSOX1	-0.15715	9.61843	-0.965483	0.338709	0.567447	-5.22749
FETUB	0.24566	9.95651	0.922208	0.360619	0.584223	-5.31166
FBLN1	-0.150495	10.4137	-0.912462	0.365677	0.584223	-5.49077
LUM	-0.102025	11.8067	-0.911309	0.366278	0.584223	-5.63334
PGLYRP2	0.171492	11.5664	0.910238	0.366838	0.584223	-5.60545
HABP2	0.148204	11.0008	0.89628	0.374175	0.587595	-5.54751
HRG	-0.112376	13.1651	-0.888952	0.378065	0.587595	-5.86848
CPN1	0.127962	10.2961	0.858963	0.394247	0.598496	-5.49688
C6	-0.0997409	12.7975	-0.858761	0.394358	0.598496	-5.84
C4B	-0.144224	10.3342	-0.827006	0.411959	0.610836	-5.52694
C4B_2	-0.144224	10.3342	-0.827006	0.411959	0.610836	-5.52694
IGHG3	0.253502	9.10776	0.793028	0.431314	0.620944	-5.28881
PZP	-0.704241	11.1101	-0.792948	0.43136	0.620944	-5.61675
AFM	-0.0791402	13.8703	-0.781718	0.437875	0.620944	-5.98846
SERPINA10	0.13522	10.0204	0.781452	0.43803	0.620944	-5.44445
CFI	0.0800529	12.6537	0.769931	0.444775	0.623652	-5.88212
CA1	0.246418	9.20481	0.738925	0.463228	0.642542	-5.19075
CRP	-0.3636	9.17581	-0.689567	0.493489	0.677235	-5.1827
C7	-0.0868	12.8438	-0.658274	0.513225	0.694336	-5.9973
MASP1	0.125494	9.7785	0.651398	0.517617	0.694336	-5.49117
HP	-0.349482	9.77997	-0.644417	0.522098	0.694336	-5.50308
HGFAC	0.0942274	10.0388	0.595034	0.554365	0.722885	-5.67095
TF	0.177056	12.3833	0.59442	0.554773	0.722885	-5.97103
SELENOP	-0.0882528	9.43403	-0.582898	0.562445	0.725043	-5.3941
AGT	-0.140942	12.0891	-0.575099	0.567669	0.725043	-5.84804
F9	0.0576793	10.5212	0.548666	0.58555	0.73951	-5.72395
CFHR5	-0.193816	9.24068	-0.541437	0.590486	0.73951	-5.38896
SERPINA6	0.108895	9.77531	0.527833	0.599829	0.73951	-5.44094
CRTAC1	-0.106428	9.41076	-0.522748	0.603338	0.73951	-5.44592
SERPINA7	-0.0814883	11.2957	-0.516506	0.60766	0.73951	-5.81914
MST1	-0.179397	9.49097	-0.508064	0.613526	0.739672	-5.44157
SERPINA5	-0.0798529	9.77125	-0.454715	0.65118	0.770093	-5.57573
CNDP1	0.149671	9.67965	0.453382	0.652133	0.770093	-5.50586
VWF	-0.110974	10.6654	-0.447051	0.656668	0.770093	-5.80443
F11	0.0980767	9.69882	0.429158	0.669556	0.778133	-5.59791
C4BPA	-0.0679081	12.4623	-0.405439	0.686795	0.789172	-6.04735
SHBG	0.169778	9.60772	0.399291	0.691291	0.789172	-5.46259
APOH	0.0412104	13.7112	0.361151	0.719429	0.814091	-6.22138
LGALS3BP	0.0721583	10.3119	0.336506	0.737824	0.821522	-5.76966
CFHR1	-0.110404	9.39661	-0.335295	0.738733	0.821522	-5.57794
DBH	0.117128	8.75838	0.270817	0.787589	0.868367	-5.28416
ACTB	-0.0433086	9.97015	-0.261009	0.795102	0.869222	-5.70443
CPB2	0.0230542	10.8083	0.226343	0.82181	0.884759	-5.8803
KLKB1	-0.0270562	12.7832	-0.224763	0.823032	0.884759	-6.15394
APOC3	0.0204262	9.62792	0.122085	0.903296	0.963018	-5.54757
C1QA	-0.0129702	9.72276	-0.0902924	0.928397	0.981666	-5.64981
ECM1	-0.0107912	9.97759	-0.0689544	0.945287	0.982147	-5.82639
BTD	-0.00909414	9.66363	-0.0673432	0.946563	0.982147	-5.62944
GPLD1	-0.00937405	11.2795	-0.0608695	0.951693	0.982147	-5.94596
CFP	-0.00657979	9.51218	-0.0360449	0.971383	0.99085	-5.59969
F5	-0.00533589	10.4163	-0.0257372	0.979564	0.99085	-5.87318
A1BG	-0.00158397	13.2107	-0.0211965	0.983169	0.99085	-6.2381
APCS	-0.000573511	11.3406	-0.00410032	0.996744	0.996744	-5.95011
