## Supplementary material for "MULTI-OMICS TEMPORAL PROFILING OF AXIAL SPONDYLOARTHRITIS PATIENTS REVEALS AN ASSOCIATION OF THERAPEUTIC RESPONSE TO ADALIMUMAB WITH DISEASE ACTIVITY AND INNATE / ADAPTIVE IMMUNITY": SuppTable5

### Sheet: Proteomics Responders T2
logfc: Log2 of the Fold change
AveExpr: Log2 of the average normalized expression CPM among all samples
t: t-statistic of the differential expression test
P.value: p value of the differential expression test
adj.P.Val: p-value correctedfor multiple testing
B: B-statistic (log-odds that the gene is differentially expressed)
	logFC	AveExpr	t	P.Value	adj.P.Val	B
CRP	-0.850118	8.9126	-2.60985	0.0103825	0.471192	-4.02177
GC	-0.20248	15.3801	-2.36432	0.0199032	0.471192	-3.45202
RBP4	0.309333	12.3668	2.33597	0.0213944	0.471192	-3.74461
A1BG	-0.177706	13.1837	-2.32671	0.0219025	0.471192	-3.5964
KNG1	-0.192978	13.7121	-2.2665	0.025473	0.471192	-3.6322
THBS1	0.444856	12.233	2.22396	0.0282947	0.471192	-3.82887
GPX3	0.358909	9.8218	2.22242	0.0284014	0.471192	-4.22344
HP	-0.864936	9.55342	-2.21421	0.0289785	0.471192	-4.01057
ITIH2	0.156559	14.7695	2.18713	0.0309543	0.471192	-3.69174
C7	0.214979	12.9191	1.86498	0.0649802	0.734897	-4.09174
PGLYRP2	0.308733	11.6183	1.86077	0.065578	0.734897	-4.19703
LRG1	-0.282077	11.4568	-1.78426	0.0772735	0.734897	-4.22893
SAA4	0.301428	10.3686	1.77703	0.0784629	0.734897	-4.32875
CFHR5	-0.519925	9.19809	-1.649	0.10214	0.734897	-4.44799
CRTAC1	0.326974	9.51661	1.63443	0.105166	0.734897	-4.45571
F10	-0.311477	10.0855	-1.60371	0.111784	0.734897	-4.41645
HPR	-0.544934	8.51675	-1.56293	0.121082	0.734897	-4.48677
SERPINA6	-0.264427	9.62158	-1.54834	0.124552	0.734897	-4.46391
LBP	-0.292372	9.25071	-1.50699	0.13482	0.734897	-4.48978
ENPP2	-0.573291	7.56697	-1.47981	0.14192	0.734897	-4.56006
F13B	0.164404	12.26	1.46084	0.14705	0.734897	-4.41787
PPBP	0.304289	9.28004	1.45425	0.148863	0.734897	-4.52726
SERPINA3	-0.161433	14.0156	-1.40551	0.162825	0.734897	-4.45344
C4B	-0.209133	10.3362	-1.40368	0.163368	0.734897	-4.4776
C4B_2	-0.209133	10.3362	-1.40368	0.163368	0.734897	-4.4776
AMBP	0.103898	12.4795	1.38069	0.170311	0.734897	-4.46661
APOM	-0.165912	10.3853	-1.37122	0.173234	0.734897	-4.49897
HGFAC	0.256642	10.0445	1.34473	0.181613	0.734897	-4.52228
AGT	-0.284351	12.0086	-1.34381	0.181909	0.734897	-4.48945
ATRN	-0.254445	10.931	-1.33718	0.184058	0.734897	-4.49949
GPLD1	0.180748	11.2118	1.32765	0.187176	0.734897	-4.50257
VTN	-0.138016	13.2293	-1.31928	0.189947	0.734897	-4.51084
A2M	0.163988	15.3568	1.31767	0.190484	0.734897	-4.5266
ADIPOQ	-0.337462	8.91406	-1.31644	0.190896	0.734897	-4.55847
FGA	-0.257366	9.48921	-1.29498	0.19817	0.734897	-4.53981
PROS1	-0.161497	11.3599	-1.23937	0.217976	0.734897	-4.54305
C9	-0.163666	13.0514	-1.23665	0.218977	0.734897	-4.56533
SERPINA10	-0.184518	10.053	-1.23255	0.220501	0.734897	-4.5475
FCN3	-0.15362	10.3065	-1.2191	0.225542	0.734897	-4.5516
GSN	0.0981847	13.2867	1.21568	0.226835	0.734897	-4.57737
MASP1	-0.226568	9.69332	-1.19114	0.236287	0.734897	-4.56364
SERPINA5	0.204245	9.8707	1.18587	0.238352	0.734897	-4.56519
F9	-0.117945	10.5039	-1.18289	0.239528	0.734897	-4.56441
FETUB	-0.258904	9.8929	-1.17196	0.24387	0.734897	-4.56741
SERPINC1	-0.122858	13.9687	-1.15727	0.249793	0.734897	-4.6231
CA1	-0.372651	9.1921	-1.15037	0.252608	0.734897	-4.57796
CFB	-0.0864039	14.4512	-1.14034	0.256743	0.734897	-4.64173
LUM	0.12521	11.797	1.12918	0.261397	0.734897	-4.59447
COMP	0.348742	8.54701	1.11856	0.265881	0.734897	-4.58627
FCGBP	-0.337833	8.68601	-1.08089	0.282223	0.734897	-4.58954
TGFBI	-0.223857	9.43616	-1.08057	0.282368	0.734897	-4.58918
PZP	-0.753064	11.2106	-1.07778	0.283606	0.734897	-4.62424
C1QB	-0.118907	11.4834	-1.07621	0.284303	0.734897	-4.61251
F5	-0.21243	10.4084	-1.0515	0.295445	0.744408	-4.60779
ORM1	-0.202232	11.4195	-1.04408	0.29885	0.744408	-4.62417
AZGP1	-0.102997	12.0411	-1.01782	0.311105	0.761095	-4.65105
F11	0.221741	9.78441	0.997851	0.320648	0.770007	-4.60809
ACTB	0.156151	10.0318	0.986848	0.325988	0.770007	-4.61853
APOL1	-0.283904	9.58128	-0.972917	0.332833	0.77285	-4.60552
CD14	-0.14742	9.2779	-0.955238	0.341654	0.776077	-4.60913
C3	-0.0810702	15.9644	-0.937751	0.350527	0.776077	-4.78168
HABP2	-0.135673	10.9695	-0.936402	0.351217	0.776077	-4.65534
APOH	-0.0983181	13.701	-0.910541	0.364625	0.792915	-4.7573
C1QA	-0.101588	9.77602	-0.866678	0.388097	0.797631	-4.63881
AHSG	0.179643	11.8628	0.863358	0.389911	0.797631	-4.69389
ALB	0.264061	9.97344	0.857879	0.392915	0.797631	-4.64256
C4BPA	-0.125467	12.4721	-0.853484	0.395336	0.797631	-4.74779
APOA4	-0.122539	12.8965	-0.846622	0.399133	0.797631	-4.74429
APOB	0.125714	15.6533	0.841959	0.401727	0.797631	-4.82867
PON1	-0.126234	11.36	-0.805396	0.422414	0.826724	-4.69999
PCYOX1	-0.233899	8.74977	-0.786583	0.4333	0.836085	-4.61872
CNDP1	-0.260474	9.54848	-0.761975	0.447785	0.849764	-4.63441
F2	0.0540532	13.5128	0.753573	0.452794	0.849764	-4.82001
PF4	0.139233	8.91942	0.740541	0.460626	0.851846	-4.62095
PLG	-0.0673483	14.6914	-0.7174	0.474722	0.851846	-4.86634
GP1BA	0.160351	9.93774	0.706107	0.481687	0.851846	-4.67431
CFHR1	0.306803	9.42608	0.705757	0.481904	0.851846	-4.6375
KLKB1	0.0734194	12.8006	0.70078	0.484992	0.851846	-4.80814
TTR	0.0866607	12.427	0.661873	0.509504	0.86479	-4.78508
CLU	0.084825	12.6296	0.660525	0.510365	0.86479	-4.80075
SERPINA4	0.0652914	11.6783	0.652972	0.515203	0.86479	-4.75685
SELENOP	-0.0998432	9.43927	-0.649226	0.517611	0.86479	-4.65123
C4A	-0.0997417	10.2499	-0.638487	0.524549	0.865821	-4.71792
C5	0.0536056	14.3003	0.627194	0.531895	0.867495	-4.8908
CFI	-0.0622826	12.6087	-0.610834	0.542631	0.874593	-4.82511
QSOX1	-0.103414	9.59171	-0.570452	0.569591	0.888308	-4.66003
SHBG	-0.207988	9.59653	-0.558815	0.577479	0.888308	-4.68137
HPX	-0.0487283	15.5792	-0.553375	0.581184	0.888308	-4.94428
LTF	0.215909	8.30392	0.550241	0.583324	0.888308	-4.63124
LGALS3BP	0.120954	10.2596	0.549896	0.58356	0.888308	-4.72787
TF	0.159405	12.4721	0.527484	0.598972	0.894376	-4.83453
C8G	0.0693611	10.337	0.521117	0.603384	0.894376	-4.70872
C1S	-0.0417467	12.7959	-0.515726	0.607131	0.894376	-4.86643
SERPINF2	0.0364398	12.3815	0.502103	0.616648	0.897684	-4.83832
CPN2	-0.0904752	10.61	-0.49133	0.62422	0.897684	-4.73953
IGHG3	0.183664	9.20334	0.479438	0.632626	0.897684	-4.65271
ITIH1	0.0381257	14.3071	0.475265	0.635587	0.897684	-4.93464
VWF	-0.121552	10.5509	-0.461331	0.645516	0.900346	-4.75371
APOA1	-0.0733755	14.4065	-0.454212	0.650615	0.900346	-4.93532
APOE	-0.0566467	12.431	-0.421229	0.67445	0.908506	-4.85244
CD5L	-0.109135	9.37511	-0.397679	0.691675	0.908506	-4.67428
FBLN1	-0.061293	10.4274	-0.391082	0.69653	0.908506	-4.75538
CFP	0.0633863	9.53823	0.384576	0.701331	0.908506	-4.69907
HRG	-0.0472046	13.2278	-0.38035	0.704455	0.908506	-4.91703
AFM	-0.0355117	13.8373	-0.379527	0.705064	0.908506	-4.94474
IGFALS	0.0424903	11.7094	0.353929	0.724103	0.908506	-4.82194
APCS	-0.0418753	11.3919	-0.3516	0.725843	0.908506	-4.80772
C8A	0.0302805	12.635	0.339003	0.735286	0.908506	-4.89468
CP	-0.0416618	15.4367	-0.33615	0.737429	0.908506	-5.00391
ORM2	-0.0588182	10.741	-0.327515	0.743932	0.908506	-4.77273
SERPINA7	-0.0438442	11.284	-0.323561	0.746915	0.908506	-4.80129
FN1	0.0803431	13.8724	0.322508	0.74771	0.908506	-4.95434
LPA	-0.201291	9.95146	-0.31328	0.75469	0.908506	-4.74678
ITIH4	-0.0237974	14.67	-0.311563	0.755991	0.908506	-4.98331
SERPIND1	-0.0348254	13.1525	-0.299168	0.765404	0.908506	-4.94262
CLEC3B	0.0607935	9.95716	0.287986	0.773926	0.908506	-4.68962
BTD	0.0371509	9.6302	0.28543	0.775877	0.908506	-4.68776
CFH	0.0173924	15.6573	0.261122	0.794511	0.92244	-5.01899
SERPING1	-0.0215157	14.2557	-0.218293	0.827625	0.93644	-4.98557
C6	0.0203696	12.8052	0.205869	0.837292	0.93644	-4.92735
APOD	0.0454893	11.2284	0.185513	0.853185	0.93644	-4.79307
F12	0.0203299	12.0587	0.170425	0.865005	0.93644	-4.87083
C1QC	0.0212075	11.0198	0.168234	0.866723	0.93644	-4.79114
MST1	0.0531424	9.49311	0.16268	0.871083	0.93644	-4.70545
PRG4	-0.0476004	9.25962	-0.142403	0.887035	0.93644	-4.6744
BCHE	0.033166	9.10981	0.138621	0.890016	0.93644	-4.66099
C8B	-0.0112456	12.8812	-0.13797	0.890529	0.93644	-4.93874
SERPINF1	-0.0135334	11.7135	-0.137309	0.89105	0.93644	-4.84408
C2	0.0120854	12.0481	0.132005	0.895234	0.93644	-4.87507
APOA2	0.0190494	11.7088	0.125418	0.900433	0.93644	-4.82739
APOC3	0.0199069	9.62216	0.124263	0.901345	0.93644	-4.70179
C1R	-0.010213	12.975	-0.1231	0.902264	0.93644	-4.93887
CPB2	0.00805971	10.8431	0.087572	0.930384	0.958365	-4.79766
ECM1	-0.00767747	9.97674	-0.0452043	0.96403	0.985613	-4.73506
CPN1	-0.00354868	10.397	-0.0263913	0.978995	0.993499	-4.77694
ITIH3	0.0017351	12.5355	0.00965531	0.992315	0.994003	-4.92416
DBH	0.00318771	8.79317	0.00753444	0.994003	0.994003	-4.65683
