## Supplementary material for "MULTI-OMICS TEMPORAL PROFILING OF AXIAL SPONDYLOARTHRITIS PATIENTS REVEALS AN ASSOCIATION OF THERAPEUTIC RESPONSE TO ADALIMUMAB WITH DISEASE ACTIVITY AND INNATE / ADAPTIVE IMMUNITY": SuppTable6

### Sheet: Proteomics Responders T3
logfc: Log2 of the Fold change
AveExpr: Log2 of the average normalized expression CPM among all samples
t: t-statistic of the differential expression test
P.value: p value of the differential expression test
adj.P.Val: p-value correctedfor multiple testing
B: B-statistic (log-odds that the gene is differentially expressed)
	logFC	AveExpr	t	P.Value	adj.P.Val	B
SERPINA3	-0.552021	14.0156	-4.71615	7.43739e-06	0.00101892	3.52548
SERPINA4	0.427939	11.6783	4.32465	3.49177e-05	0.00206876	2.1129
HP	-2.54123	9.55342	-4.21262	5.35442e-05	0.00206876	1.2227
CRP	-1.72269	8.9126	-4.18071	6.04019e-05	0.00206876	0.946235
CFH	-0.272859	15.6573	-4.02619	0.000107373	0.00252176	1.03183
C1QC	0.498236	11.0198	4.01852	0.000110442	0.00252176	1.07101
C8G	0.489662	10.337	3.76169	0.000278269	0.00483817	0.215792
CFB	-0.287777	14.4512	-3.73526	0.000305334	0.00483817	0.100111
HPR	-1.69495	8.51675	-3.7238	0.000317836	0.00483817	-0.60653
RBP4	0.484915	12.3668	3.65583	0.000402541	0.00551481	-0.0584151
ATRN	-0.711295	10.931	-3.5589	0.000560983	0.00698679	-0.333707
C9	-0.443403	13.0514	-3.25268	0.00153835	0.0175628	-1.31135
TTR	0.409085	12.427	3.15204	0.00211411	0.0222795	-1.52841
FGA	-0.684353	9.48921	-3.09067	0.00255771	0.0223756	-1.70962
C1QB	0.336633	11.4834	3.08798	0.00257902	0.0223756	-1.65466
GSN	0.250491	13.2867	3.08371	0.00261321	0.0223756	-1.79053
GPX3	0.473536	9.8218	2.93907	0.00404924	0.0326321	-2.00578
C4BPA	-0.42786	12.4721	-2.81296	0.00586148	0.0446124	-2.4414
IGFALS	0.332693	11.7094	2.78892	0.0062816	0.0452937	-2.43044
ITIH4	-0.214468	14.67	-2.762	0.00678443	0.0464733	-2.68654
LRG1	-0.428066	11.4568	-2.64715	0.0093687	0.0611196	-2.75077
ORM2	-0.483355	10.741	-2.56574	0.0117087	0.0710763	-2.86294
C1S	-0.211897	12.7959	-2.55874	0.0119325	0.0710763	-3.0698
SERPINA6	-0.453605	9.62158	-2.5107	0.0135757	0.0774948	-2.92823
CD14	-0.40443	9.2779	-2.45426	0.0157637	0.0840748	-3.05759
PROS1	-0.326802	11.3599	-2.44964	0.0159558	0.0840748	-3.18275
GP1BA	0.53901	9.93774	2.4243	0.0170482	0.0864534	-3.12465
THBS1	0.486818	12.233	2.41053	0.0176693	0.0864534	-3.34216
KNG1	-0.20385	13.7121	-2.36258	0.0199924	0.0944467	-3.58574
MASP1	-0.477324	9.69332	-2.33902	0.0212297	0.0969488	-3.26062
PGLYRP2	0.387293	11.6183	2.31668	0.022465	0.0992806	-3.45667
APOA2	0.347048	11.7088	2.30042	0.0234038	0.100197	-3.50553
VWF	-0.645331	10.5509	-2.28299	0.0244476	0.101494	-3.43955
SERPINA5	0.387771	9.8707	2.26925	0.0252995	0.101942	-3.40362
PPBP	0.450013	9.28004	2.17506	0.031872	0.122371	-3.54005
F9	-0.221246	10.5039	-2.17139	0.0321558	0.122371	-3.67654
A1BG	-0.166408	13.1837	-2.15122	0.0337544	0.124983	-3.99344
CFHR5	-0.706771	9.19809	-2.09735	0.0383662	0.13832	-3.67262
LBP	-0.42385	9.25071	-2.08054	0.0399128	0.140207	-3.70167
CPB2	0.185683	10.8431	2.0143	0.046538	0.159393	-3.99715
ITIH3	-0.369169	12.5355	-1.97957	0.0503725	0.168297	-4.24721
C7	0.229616	12.9191	1.96897	0.0515947	0.168297	-4.29988
CP	-0.241049	15.4367	-1.91418	0.0583228	0.185819	-4.55462
ORM1	-0.376579	11.4195	-1.897	0.0605789	0.188591	-4.23627
FCGBP	-0.627632	8.68601	-1.87813	0.0631412	0.188591	-3.98213
HRG	0.23266	13.2278	1.87651	0.0633656	0.188591	-4.50984
APCS	0.221074	11.3919	1.86059	0.0656031	0.188591	-4.32629
C6	-0.188086	12.8052	-1.85545	0.0663398	0.188591	-4.49974
CFHR1	0.768251	9.42608	1.84596	0.0677182	0.188591	-4.05236
ITIH2	0.133171	14.7695	1.83664	0.0690957	0.188591	-4.65374
PF4	0.340225	8.91942	1.82924	0.0702053	0.188591	-4.03959
A2M	0.229051	15.3568	1.81995	0.0716193	0.188689	-4.71308
FBLN1	-0.272576	10.4274	-1.68242	0.0954632	0.245264	-4.48231
SERPINC1	-0.180349	13.9687	-1.67622	0.0966734	0.245264	-4.88387
ACTB	0.260241	10.0318	1.64309	0.103358	0.252968	-4.48283
PRG4	0.509751	9.25962	1.63431	0.105192	0.252968	-4.3559
C4A	-0.261326	10.2499	-1.62755	0.106621	0.252968	-4.57225
C1R	-0.137559	12.975	-1.62532	0.107096	0.252968	-4.88544
CFI	-0.167826	12.6087	-1.61267	0.109821	0.255008	-4.85443
CFP	-0.2758	9.53823	-1.53842	0.126957	0.289884	-4.50816
LGALS3BP	-0.356414	10.2596	-1.50652	0.134939	0.298772	-4.69124
CRTAC1	0.305649	9.51661	1.50252	0.135969	0.298772	-4.53723
CPN2	-0.284288	10.61	-1.49702	0.137392	0.298772	-4.73917
AZGP1	-0.150457	12.0411	-1.46149	0.14687	0.313765	-4.99589
SERPING1	-0.14547	14.2557	-1.45424	0.148866	0.313765	-5.23119
C2	-0.129261	12.0481	-1.3784	0.171012	0.348958	-5.11477
PZP	-0.99077	11.2106	-1.3716	0.173115	0.348958	-5.09897
FETUB	-0.31277	9.8929	-1.37131	0.173206	0.348958	-4.82881
C8B	0.10881	12.8812	1.32642	0.187581	0.372126	-5.31485
F13B	0.150536	12.26	1.31871	0.190138	0.372126	-5.21608
AHSG	0.263885	11.8628	1.25851	0.211002	0.401008	-5.19133
CNDP1	-0.452168	9.54848	-1.25457	0.212423	0.401008	-4.7439
APOA4	0.180372	12.8965	1.25112	0.213676	0.401008	-5.36244
BCHE	-0.314861	9.10981	-1.23279	0.220412	0.40806	-4.69857
CD5L	-0.347246	9.37511	-1.18333	0.239355	0.437223	-4.83059
ALB	0.359947	9.97344	1.16496	0.246679	0.444671	-5.02334
SERPINF1	0.104179	11.7135	1.05116	0.295601	0.52594	-5.43755
CPN1	0.13939	10.397	1.03229	0.30431	0.534494	-5.28674
CLEC3B	0.213595	9.95716	1.0154	0.31225	0.541497	-5.05886
APOB	0.148193	15.6533	0.980621	0.329036	0.552246	-5.84996
HPX	-0.0874522	15.5792	-0.980134	0.329276	0.552246	-5.84387
PON1	0.152368	11.36	0.975795	0.331411	0.552246	-5.44498
SERPINA7	0.131722	11.284	0.969407	0.334572	0.552246	-5.4544
SELENOP	0.142709	9.43927	0.956503	0.341018	0.556184	-5.08369
SERPIND1	-0.110346	13.1525	-0.931761	0.3536	0.559126	-5.77021
LUM	0.104651	11.797	0.930875	0.354056	0.559126	-5.53694
F2	0.0674681	13.5128	0.928917	0.355065	0.559126	-5.78513
HGFAC	0.17426	10.0445	0.891383	0.374764	0.572984	-5.2113
APOD	0.217529	11.2284	0.885037	0.378161	0.572984	-5.4738
C4B	-0.132121	10.3362	-0.880511	0.380595	0.572984	-5.42208
C4B_2	-0.132121	10.3362	-0.880511	0.380595	0.572984	-5.42208
F12	0.0994755	12.0587	0.827405	0.409886	0.610374	-5.69549
QSOX1	0.143061	9.59171	0.808555	0.420601	0.619595	-5.19126
TF	0.243002	12.4721	0.797485	0.426971	0.622288	-5.76144
HABP2	-0.10388	10.9695	-0.708284	0.48034	0.692701	-5.61654
AGT	-0.147688	12.0086	-0.695222	0.488454	0.697064	-5.79231
CLU	0.0876923	12.6296	0.673983	0.501805	0.708735	-5.84954
APOE	0.0872252	12.431	0.646135	0.519603	0.72416	-5.85777
SHBG	-0.244389	9.59653	-0.634943	0.526849	0.72416	-5.36073
C5	0.053121	14.3003	0.613815	0.540666	0.72416	-6.0717
C8A	0.0548107	12.635	0.606516	0.545483	0.72416	-5.93421
APOC3	0.0960011	9.62216	0.600697	0.549338	0.72416	-5.36227
APOL1	0.164264	9.58128	0.597115	0.551718	0.72416	-5.29181
ITIH1	0.0482158	14.3071	0.593735	0.553967	0.72416	-6.07805
GPLD1	-0.082989	11.2118	-0.592167	0.555013	0.72416	-5.69385
SERPINA10	-0.0857512	10.053	-0.569709	0.570093	0.736819	-5.56259
F10	-0.103758	10.0855	-0.543619	0.587858	0.752677	-5.55343
SERPINF2	0.0325391	12.3815	0.442387	0.65912	0.836106	-5.96103
C1QA	0.0491973	9.77602	0.423682	0.672666	0.84546	-5.53036
COMP	0.134189	8.54701	0.411799	0.681327	0.848562	-5.0737
CA1	0.113775	9.1921	0.377182	0.7068	0.866281	-5.35737
APOM	0.044851	10.3853	0.375293	0.708201	0.866281	-5.65576
FN1	0.0914895	13.8724	0.362788	0.717493	0.869881	-6.15903
C3	0.0303517	15.9644	0.34691	0.729354	0.876505	-6.26676
LTF	-0.13237	8.30392	-0.315194	0.753241	0.897339	-5.1174
IGHG3	0.117142	9.20334	0.29987	0.76487	0.900292	-5.29172
AFM	-0.0279128	13.8373	-0.294626	0.768862	0.900292	-6.18298
FCN3	-0.0348423	10.3065	-0.27617	0.782961	0.909031	-5.69676
AMBP	-0.0186271	12.4795	-0.242418	0.80893	0.931289	-6.04159
ADIPOQ	-0.0538786	8.91406	-0.216427	0.829075	0.936561	-5.25515
PLG	-0.0198873	14.6914	-0.20939	0.83455	0.936561	-6.25494
BTD	0.0260799	9.6302	0.197417	0.843884	0.936561	-5.44874
DBH	-0.0846438	8.79317	-0.194757	0.84596	0.936561	-5.23761
F11	0.0432428	9.78441	0.187009	0.852015	0.936561	-5.50062
APOA1	-0.0300413	14.4065	-0.183799	0.854526	0.936561	-6.22409
KLKB1	-0.0178993	12.8006	-0.167811	0.867055	0.94275	-6.10246
LPA	0.0922492	9.95146	0.145769	0.884383	0.95402	-5.72844
ECM1	0.0205946	9.97674	0.119709	0.904943	0.959671	-5.62121
GC	-0.0100027	15.3801	-0.115755	0.908068	0.959671	-6.2989
VTN	0.0118365	13.2293	0.112507	0.910637	0.959671	-6.18635
F5	-0.0174036	10.4084	-0.086296	0.931396	0.965624	-5.76559
PCYOX1	0.0232696	8.74977	0.0799555	0.936425	0.965624	-5.25469
MST1	-0.0216875	9.49311	-0.063744	0.949295	0.965624	-5.49784
ENPP2	0.0208673	7.56697	0.0554859	0.955857	0.965624	-5.05735
TGFBI	0.0105304	9.43616	0.0520758	0.958567	0.965624	-5.47483
APOH	-0.00537096	13.701	-0.0492151	0.960841	0.965624	-6.22052
SAA4	0.00765453	10.3686	0.0431997	0.965624	0.965624	-5.66915
