## Supplementary material for "MULTI-OMICS TEMPORAL PROFILING OF AXIAL SPONDYLOARTHRITIS PATIENTS REVEALS AN ASSOCIATION OF THERAPEUTIC RESPONSE TO ADALIMUMAB WITH DISEASE ACTIVITY AND INNATE / ADAPTIVE IMMUNITY": SuppTable7

### Sheet: Proteomics Non-Responders T2
logfc: Log2 of the Fold change
AveExpr: Log2 of the average normalized expression CPM among all samples
t: t-statistic of the differential expression test
P.value: p value of the differential expression test
adj.P.Val: p-value correctedfor multiple testing
B: B-statistic (log-odds that the gene is differentially expressed)
	logFC	AveExpr	t	P.Value	adj.P.Val	B
RBP4	0.43268	12.3668	2.92202	0.00425974	0.583585	-3.32107
ITIH3	-0.524053	12.5355	-2.44788	0.0160295	0.682388	-3.70153
C1QC	0.326822	11.0198	2.34436	0.0209436	0.682388	-4.00081
CFH	-0.176558	15.6573	-2.27773	0.0247708	0.682388	-3.65792
FCN3	0.323453	10.3065	2.27557	0.0249047	0.682388	-4.13295
C8G	0.313528	10.337	2.20021	0.0299857	0.684674	-4.18209
C1QB	0.255346	11.4834	2.06005	0.0418698	0.819451	-4.12304
APOE	0.30659	12.431	1.98075	0.0502374	0.860315	-4.10345
F11	0.437708	9.78441	1.92546	0.0568798	0.862391	-4.34296
PON1	0.331106	11.36	1.87953	0.0629483	0.862391	-4.24719
ITIH4	-0.158527	14.67	-1.77967	0.0780266	0.880465	-4.16697
F10	0.376974	10.0855	1.69717	0.0926303	0.880465	-4.41503
SERPINA3	-0.226077	14.0156	-1.678	0.0963244	0.880465	-4.25738
APOL1	0.498025	9.58128	1.61744	0.108788	0.880465	-4.49087
F2	0.128892	13.5128	1.5591	0.121986	0.880465	-4.34942
LRG1	-0.28686	11.4568	-1.52525	0.130207	0.880465	-4.42201
SERPINA10	0.269828	10.053	1.46547	0.145784	0.880465	-4.4929
AMBP	-0.123966	12.4795	-1.44489	0.151469	0.880465	-4.43575
TTR	0.209931	12.427	1.41225	0.160838	0.880465	-4.45844
SERPING1	-0.159391	14.2557	-1.38977	0.16754	0.880465	-4.46057
CLEC3B	0.297321	9.95716	1.37274	0.172762	0.880465	-4.52677
CFHR1	-0.651998	9.42608	-1.36581	0.17492	0.880465	-4.5464
PCYOX1	0.491027	8.74977	1.35968	0.176849	0.880465	-4.56496
ACTB	0.241778	10.0318	1.3569	0.177726	0.880465	-4.51935
SHBG	0.594171	9.59653	1.34423	0.181773	0.880465	-4.53835
AHSG	0.299285	11.8628	1.33903	0.183455	0.880465	-4.49801
SERPINA5	0.242504	9.8707	1.32306	0.188692	0.880465	-4.53335
C6	-0.152156	12.8052	-1.32074	0.189463	0.880465	-4.50246
APCS	0.181202	11.3919	1.31286	0.192096	0.880465	-4.51464
TF	0.427984	12.4721	1.2952	0.198096	0.880465	-4.51613
GPLD1	-0.201628	11.2118	-1.28196	0.202682	0.880465	-4.52849
SERPINC1	-0.153183	13.9687	-1.24622	0.21546	0.880465	-4.54827
GPX3	-0.217423	9.8218	-1.24277	0.216723	0.880465	-4.55618
C4A	-0.231363	10.2499	-1.2298	0.221525	0.880465	-4.55162
ADIPOQ	0.315867	8.91406	1.19925	0.233132	0.880465	-4.57528
THBS1	-0.274518	12.233	-1.19699	0.23401	0.880465	-4.56165
C1QA	0.16065	9.77602	1.1873	0.23779	0.880465	-4.56762
BCHE	-0.293651	9.10981	-1.07042	0.286889	0.91967	-4.59059
AZGP1	-0.125837	12.0411	-1.0633	0.290088	0.91967	-4.61257
LUM	-0.127818	11.797	-1.04251	0.299573	0.91967	-4.61955
ATRN	-0.238962	10.931	-1.04204	0.29979	0.91967	-4.60539
SAA4	0.19832	10.3686	1.03309	0.30394	0.91967	-4.60282
ORM1	-0.233785	11.4195	-1.03106	0.304882	0.91967	-4.61379
IGFALS	0.134903	11.7094	0.998999	0.320094	0.91967	-4.6332
COMP	-0.338021	8.54701	-0.980147	0.329269	0.91967	-4.59791
APOA4	0.160681	12.8965	0.9732	0.332693	0.91967	-4.66313
CPN1	0.15438	10.397	0.971869	0.333352	0.91967	-4.61867
HPX	-0.099136	15.5792	-0.968533	0.335006	0.91967	-4.71205
CFHR5	-0.394391	9.19809	-0.951372	0.343603	0.91967	-4.60435
ENPP2	0.403935	7.56697	0.9499	0.344347	0.91967	-4.59832
CLU	0.13951	12.6296	0.948361	0.345126	0.91967	-4.66703
TGFBI	-0.209384	9.43616	-0.913861	0.362886	0.91967	-4.61308
SERPINA4	0.103004	11.6783	0.912552	0.363571	0.91967	-4.65801
CFB	-0.080217	14.4512	-0.911249	0.364254	0.91967	-4.72553
SERPINA6	-0.207626	9.62158	-0.896016	0.372296	0.91967	-4.6118
PZP	0.747745	11.2106	0.881471	0.380079	0.91967	-4.66755
C9	-0.135847	13.0514	-0.876731	0.382637	0.91967	-4.71667
F12	0.11253	12.0587	0.828638	0.409191	0.958773	-4.69812
SERPINA7	0.122508	11.284	0.798238	0.426536	0.958773	-4.6804
PF4	0.167575	8.91942	0.796778	0.42738	0.958773	-4.61214
APOA2	0.136798	11.7088	0.776793	0.439029	0.958773	-4.68621
CRP	-0.39416	8.9126	-0.752907	0.453193	0.958773	-4.61799
HP	-0.459296	9.55342	-0.743118	0.459072	0.958773	-4.63917
PGLYRP2	0.132621	11.6183	0.736956	0.462794	0.958773	-4.70639
QSOX1	-0.134321	9.59171	-0.734104	0.464523	0.958773	-4.64109
KLKB1	0.0852967	12.8006	0.710809	0.47878	0.958773	-4.76032
ORM2	-0.145884	10.741	-0.695634	0.488197	0.958773	-4.68209
MST1	-0.294662	9.49311	-0.694208	0.489086	0.958773	-4.63347
A2M	-0.0998638	15.3568	-0.690106	0.491651	0.958773	-4.82631
C8A	0.0686124	12.635	0.672805	0.502551	0.958773	-4.7687
F5	-0.15442	10.4084	-0.668038	0.505577	0.958773	-4.68203
SELENOP	0.107993	9.43927	0.662626	0.509024	0.958773	-4.64394
C4BPA	0.113599	12.4721	0.65662	0.512864	0.958773	-4.76499
C1R	-0.0574267	12.975	-0.61058	0.542799	0.958773	-4.80147
C3	-0.0571305	15.9644	-0.569727	0.570081	0.958773	-4.8756
LPA	-0.424287	9.95146	-0.569323	0.570354	0.958773	-4.68631
FN1	-0.154938	13.8724	-0.548536	0.584489	0.958773	-4.84661
C8B	0.0515765	12.8812	0.546404	0.585948	0.958773	-4.81077
MASP1	-0.123064	9.69332	-0.536618	0.592668	0.958773	-4.66038
ALB	-0.177839	9.97344	-0.534068	0.594425	0.958773	-4.68222
ITIH2	-0.0427796	14.7695	-0.519032	0.604832	0.958773	-4.86836
CNDP1	0.171915	9.54848	0.508944	0.61186	0.958773	-4.661
C4B	0.0879634	10.3362	0.508524	0.612154	0.958773	-4.70558
C4B_2	0.0879634	10.3362	0.508524	0.612154	0.958773	-4.70558
CRTAC1	0.110015	9.51661	0.506114	0.613839	0.958773	-4.66099
SERPINF2	0.0405428	12.3815	0.484268	0.629206	0.958773	-4.79096
FGA	-0.123244	9.48921	-0.464373	0.643343	0.958773	-4.64734
APOC3	0.0874422	9.62216	0.46371	0.643817	0.958773	-4.65939
GC	-0.0451041	15.3801	-0.454165	0.650648	0.958773	-4.89561
HGFAC	-0.0822045	10.0445	-0.44177	0.659565	0.958773	-4.701
C1S	-0.0406207	12.7959	-0.437979	0.662302	0.958773	-4.82913
GP1BA	-0.106527	9.93774	-0.431994	0.666633	0.958773	-4.69646
F13B	0.0540867	12.26	0.425734	0.671174	0.958773	-4.80284
VWF	-0.124412	10.5509	-0.415719	0.678465	0.958773	-4.7274
APOA1	0.0777454	14.4065	0.413202	0.680302	0.958773	-4.8739
LBP	0.102873	9.25071	0.386094	0.700209	0.958773	-4.64365
ECM1	-0.0685908	9.97674	-0.385536	0.700621	0.958773	-4.70729
A1BG	0.0337907	13.1837	0.382027	0.703214	0.958773	-4.85674
HABP2	0.0621014	10.9695	0.370311	0.711897	0.958773	-4.74193
ITIH1	-0.0330198	14.3071	-0.357413	0.721501	0.958773	-4.89339
CPB2	0.0372424	10.8431	0.348914	0.727853	0.958773	-4.73734
LTF	0.168739	8.30392	0.345625	0.730317	0.958773	-4.62466
F9	0.0401172	10.5039	0.338866	0.735388	0.958773	-4.72413
SERPINF1	0.0360032	11.7135	0.323158	0.747219	0.958773	-4.78486
KNG1	-0.0319805	13.7121	-0.323081	0.747277	0.958773	-4.88275
C7	0.0416494	12.9191	0.321787	0.748255	0.958773	-4.85663
APOM	-0.0402609	10.3853	-0.298708	0.765754	0.958773	-4.71777
FETUB	0.0844523	9.8929	0.293744	0.769534	0.958773	-4.68358
DBH	0.136211	8.79317	0.277466	0.781969	0.958773	-4.63822
APOB	-0.0451036	15.6533	-0.26012	0.795281	0.958773	-4.93801
APOH	0.0322124	13.701	0.259235	0.795962	0.958773	-4.89464
PLG	-0.0280029	14.6914	-0.25631	0.798214	0.958773	-4.9165
IGHG3	0.0926533	9.20334	0.242111	0.809167	0.958773	-4.66461
SERPIND1	0.0320886	13.1525	0.232785	0.816382	0.958773	-4.87281
LGALS3BP	-0.0586769	10.2596	-0.217974	0.827873	0.958773	-4.71569
FCGBP	-0.0648978	8.68601	-0.209275	0.83464	0.958773	-4.64464
VTN	0.0252468	13.2293	0.208817	0.834996	0.958773	-4.88247
HRG	0.0279984	13.2278	0.201057	0.841043	0.958773	-4.88943
GSN	-0.0176738	13.2867	-0.193515	0.84693	0.958773	-4.8908
CPN2	-0.0418174	10.61	-0.190232	0.849495	0.958773	-4.72467
CA1	-0.0716989	9.1921	-0.179153	0.858163	0.958773	-4.6449
AGT	0.0446235	12.0086	0.176599	0.860164	0.958773	-4.80205
PROS1	-0.0266615	11.3599	-0.175792	0.860797	0.958773	-4.77837
AFM	0.017313	13.8373	0.160611	0.872709	0.964203	-4.90638
CP	-0.0219513	15.4367	-0.151056	0.880221	0.964723	-4.94432
CD5L	-0.0392409	9.37511	-0.121983	0.903146	0.973227	-4.66322
C2	-0.0117882	12.0481	-0.112674	0.910504	0.973227	-4.82303
FBLN1	-0.0189912	10.4274	-0.107967	0.914228	0.973227	-4.7448
C5	0.0104304	14.3003	0.105227	0.916397	0.973227	-4.92126
PRG4	0.0320687	9.25962	0.0950692	0.924441	0.974219	-4.67391
BTD	0.0112165	9.6302	0.081663	0.93507	0.977898	-4.68532
APOD	0.0186641	11.2284	0.0661228	0.947406	0.983293	-4.75543
CFP	0.00941058	9.53823	0.0470442	0.962567	0.991517	-4.67934
PPBP	0.00751449	9.28004	0.0319358	0.974584	0.996403	-4.65217
HPR	0.00738317	8.51675	0.0143215	0.988601	0.999599	-4.63804
CD14	-0.00181616	9.2779	-0.00948146	0.992453	0.999599	-4.65323
CFI	5.82597e-05	12.6087	0.000503702	0.999599	0.999599	-4.85813
