## Supplementary material for "MULTI-OMICS TEMPORAL PROFILING OF AXIAL SPONDYLOARTHRITIS PATIENTS REVEALS AN ASSOCIATION OF THERAPEUTIC RESPONSE TO ADALIMUMAB WITH DISEASE ACTIVITY AND INNATE / ADAPTIVE IMMUNITY": SuppTable8

### Sheet: Proteomics Non-Responders T3
logfc: Log2 of the Fold change
AveExpr: Log2 of the average normalized expression CPM among all samples
t: t-statistic of the differential expression test
P.value: p value of the differential expression test
adj.P.Val: p-value correctedfor multiple testing
B: B-statistic (log-odds that the gene is differentially expressed)
	logFC	AveExpr	t	P.Value	adj.P.Val	B
APOA1	0.955077	14.4065	6.13524	1.52991e-08	1.35008e-06	9.31548
RBP4	0.752705	12.3668	6.08039	1.97092e-08	1.35008e-06	9.07157
APOA4	0.766746	12.8965	5.68056	1.21113e-07	5.53081e-06	7.36385
APOA2	0.781316	11.7088	5.5	2.69736e-07	9.23847e-06	6.60147
CLEC3B	0.851739	9.95716	4.8123	5.02691e-06	0.000137737	3.75878
CFH	-0.308967	15.6573	-4.72258	7.24617e-06	0.000165454	3.42335
TTR	0.547707	12.427	4.44917	2.15379e-05	0.000421527	2.52127
APOM	0.431032	10.3853	3.95143	0.000141132	0.00241689	0.87409
APOE	0.497001	12.431	3.82661	0.00022113	0.00336609	0.371713
CLU	0.462208	12.6296	3.78624	0.000255182	0.00349599	0.221887
F2	0.252239	13.5128	3.62056	0.000454525	0.00566091	-0.381689
APOD	0.799192	11.2284	3.53312	0.000612152	0.00698874	-0.464415
SAA4	0.545813	10.3686	3.41844	0.000897874	0.00943743	-0.752727
C4A	-0.559332	10.2499	-3.39334	0.000975264	0.00943743	-0.819191
C3	-0.285259	15.9644	-3.36745	0.00106165	0.00943743	-1.24791
APOL1	0.862356	9.58128	3.35598	0.00110218	0.00943743	-0.923676
CPN2	0.572651	10.61	3.24329	0.00158509	0.012774	-1.26537
CFB	-0.238875	14.4512	-3.21056	0.00175874	0.013386	-1.66029
C5	-0.251794	14.3003	-2.99696	0.00340412	0.0245455	-2.24975
PON1	0.441906	11.36	2.97899	0.0035934	0.0246148	-2.04612
C1R	-0.230986	12.975	-2.88928	0.00469225	0.0306113	-2.4682
C8G	0.344756	10.337	2.83125	0.0055592	0.0346187	-2.32065
C1QC	0.332704	11.0198	2.81314	0.00585835	0.0348954	-2.44282
C9	-0.359615	13.0514	-2.7255	0.00752503	0.0429554	-2.89278
PF4	0.456874	8.91942	2.66998	0.00879322	0.0481868	-2.61174
FCN3	0.318524	10.3065	2.62283	0.010019	0.0527924	-2.82841
C8B	-0.209532	12.8812	-2.59337	0.0108612	0.053871	-3.18951
CP	-0.31896	15.4367	-2.58838	0.0110101	0.053871	-3.34014
KNG1	0.204666	13.7121	2.46326	0.0153948	0.0727273	-3.56813
PLG	-0.223937	14.6914	-2.42189	0.0171557	0.0763475	-3.70074
ITIH4	-0.181452	14.67	-2.41921	0.0172757	0.0763475	-3.70631
ITIH3	-0.412531	12.5355	-2.34111	0.0211173	0.0904085	-3.74247
CD14	0.343559	9.2779	2.27413	0.0249943	0.103764	-3.40644
CNDP1	0.61287	9.54848	2.26063	0.0258469	0.104148	-3.50924
PCYOX1	0.676667	8.74977	2.22778	0.0280308	0.109721	-3.45081
GP1BA	-0.487396	9.93774	-2.21042	0.0292486	0.111307	-3.64985
ITIH2	-0.152531	14.7695	-2.19141	0.0306347	0.113431	-4.20655
A2M	-0.262359	15.3568	-2.14534	0.0342336	0.121166	-4.32179
ITIH1	-0.167222	14.3071	-2.14219	0.0344925	0.121166	-4.28721
C6	-0.196265	12.8052	-2.02443	0.0454679	0.154603	-4.41409
SERPINF2	0.141281	12.3815	2.01684	0.046268	0.154603	-4.3655
CRP	-0.911104	8.9126	-1.91665	0.0580035	0.189202	-3.95613
THBS1	-0.356774	12.233	-1.85083	0.0670081	0.213491	-4.64501
ECM1	-0.281394	9.97674	-1.82801	0.0703913	0.217678	-4.38557
GSN	-0.14065	13.2867	-1.81783	0.071944	0.217678	-4.8473
CPN1	0.242415	10.397	1.81045	0.073089	0.217678	-4.45713
C8A	-0.152739	12.635	-1.7528	0.082559	0.240651	-4.87633
FGA	0.345536	9.48921	1.71096	0.0900444	0.257002	-4.40906
SERPING1	-0.163107	14.2557	-1.68959	0.0940772	0.263032	-5.10959
PGLYRP2	0.251239	11.6183	1.66841	0.0982168	0.263952	-4.87746
ATRN	0.306959	10.931	1.66592	0.0987143	0.263952	-4.78483
HP	-0.930427	9.55342	-1.65859	0.100186	0.263952	-4.48102
C2	-0.145889	12.0481	-1.63965	0.104075	0.269024	-4.97817
F10	0.311712	10.0855	1.61623	0.109048	0.276659	-4.6764
FN1	-0.381641	13.8724	-1.59787	0.113081	0.281675	-5.24687
SERPINA10	0.24985	10.053	1.58127	0.116829	0.281723	-4.718
AHSG	0.299299	11.8628	1.57959	0.117213	0.281723	-5.03869
HPX	-0.133505	15.5792	-1.54754	0.124747	0.29466	-5.38874
BCHE	0.302098	9.10981	1.48825	0.139685	0.324354	-4.65851
AMBP	-0.105034	12.4795	-1.46181	0.146783	0.335154	-5.31197
LRG1	-0.221595	11.4568	-1.41482	0.160085	0.357873	-5.21306
SERPINA6	0.247359	9.62158	1.40844	0.161957	0.357873	-4.83654
APOB	-0.203836	15.6533	-1.39106	0.16715	0.363486	-5.61549
SERPINC1	0.137297	13.9687	1.33344	0.185277	0.396608	-5.61816
CPB2	0.117038	10.8431	1.30984	0.193112	0.407021	-5.25804
LBP	0.281476	9.25071	1.291	0.199542	0.408325	-4.85825
C1QA	0.1481	9.77602	1.28565	0.201397	0.408325	-5.05922
PPBP	0.240515	9.28004	1.27659	0.204565	0.408325	-4.89184
AFM	0.114974	13.8373	1.26734	0.207839	0.408325	-5.69666
PRG4	-0.392749	9.25962	-1.26512	0.208633	0.408325	-4.92999
ORM1	0.227971	11.4195	1.23908	0.218081	0.420805	-5.42968
GC	-0.100247	15.3801	-1.19676	0.234097	0.441849	-5.84859
C1QB	0.126286	11.4834	1.19332	0.235438	0.441849	-5.48259
TGFBI	-0.221702	9.43616	-1.1689	0.245095	0.453757	-5.11026
C1S	-0.090706	12.7959	-1.15918	0.249016	0.454869	-5.73235
CA1	0.354455	9.1921	1.13464	0.259112	0.467083	-5.01744
C4B	-0.166258	10.3362	-1.11524	0.267297	0.469483	-5.40083
C4B_2	-0.166258	10.3362	-1.11524	0.267297	0.469483	-5.40083
BTD	0.121408	9.6302	1.07587	0.284454	0.493294	-5.26753
LPA	-0.689359	9.95146	-1.0447	0.298564	0.511292	-5.39504
HGFAC	0.151786	10.0445	0.996795	0.321158	0.542652	-5.50894
APCS	0.114484	11.3919	0.977873	0.330387	0.542652	-5.68756
VTN	-0.10009	13.2293	-0.975954	0.331333	0.542652	-5.96571
APOC3	0.152372	9.62216	0.971893	0.33334	0.542652	-5.30026
CD5L	0.247535	9.37511	0.965166	0.336682	0.542652	-5.27445
AZGP1	0.0930442	12.0411	0.954725	0.341912	0.544674	-5.82035
F11	0.191568	9.78441	0.945177	0.346741	0.546017	-5.41678
HPR	-0.419791	8.51675	-0.907159	0.366402	0.570422	-5.05103
APOH	0.089245	13.701	0.852377	0.395947	0.60592	-6.12038
CFHR1	-0.297293	9.42608	-0.844101	0.400534	0.60592	-5.41775
ORM2	0.143741	10.741	0.835329	0.405431	0.60592	-5.72696
COMP	0.214778	8.54701	0.83272	0.406895	0.60592	-5.18277
SHBG	0.323304	9.59653	0.806696	0.421667	0.621165	-5.39974
ACTB	-0.126503	10.0318	-0.789198	0.431777	0.623589	-5.57111
LTF	-0.352552	8.30392	-0.788101	0.432415	0.623589	-5.03289
MASP1	0.141404	9.69332	0.775152	0.439994	0.625056	-5.53872
SERPINF1	-0.0729124	11.7135	-0.7708	0.442558	0.625056	-5.92343
FBLN1	-0.112397	10.4274	-0.753658	0.452743	0.632917	-5.76274
F9	0.0716831	10.5039	0.719292	0.473561	0.65346	-5.76543
ADIPOQ	0.164482	8.91406	0.713733	0.476978	0.65346	-5.29501
ENPP2	-0.279957	7.56697	-0.704175	0.482884	0.655001	-4.99564
C7	-0.0749326	12.9191	-0.6823	0.496553	0.66158	-6.17483
F12	-0.0789628	12.0587	-0.6781	0.499202	0.66158	-6.03908
CFI	0.0651328	12.6087	0.671001	0.503695	0.66158	-6.1447
KLKB1	0.0674712	12.8006	0.665722	0.507051	0.66158	-6.1622
C4BPA	-0.0966764	12.4721	-0.652201	0.515698	0.661983	-6.12295
HRG	-0.0766449	13.2278	-0.649748	0.517276	0.661983	-6.23981
HABP2	0.0907385	10.9695	0.642648	0.521855	0.661983	-5.89428
CRTAC1	-0.120867	9.51661	-0.630903	0.529477	0.665489	-5.52899
SERPINA3	-0.0686461	14.0156	-0.607053	0.545128	0.671954	-6.30666
PZP	-0.478336	11.2106	-0.602593	0.54808	0.671954	-5.92756
SERPIND1	-0.0701622	13.1525	-0.600701	0.549335	0.671954	-6.23967
SERPINA5	0.093937	9.8707	0.587302	0.558263	0.676055	-5.6767
VWF	-0.146165	10.5509	-0.580896	0.562557	0.676055	-5.89508
LUM	-0.0574006	11.797	-0.561652	0.575551	0.680708	-6.09132
SERPINA4	0.0535327	11.6783	0.560453	0.576366	0.680708	-6.04376
SELENOP	-0.0767199	9.43927	-0.536881	0.592487	0.693767	-5.56057
FETUB	0.122421	9.8929	0.509328	0.611592	0.710069	-5.689
MST1	-0.157096	9.49311	-0.464168	0.64349	0.740824	-5.5995
F13B	-0.0465913	12.26	-0.431576	0.666936	0.755563	-6.21277
AGT	0.0912124	12.0086	0.430278	0.667876	0.755563	-6.14556
SERPINA7	0.0547289	11.284	0.420702	0.674834	0.755563	-6.05599
CFHR5	-0.133207	9.19809	-0.415873	0.678353	0.755563	-5.59257
QSOX1	0.0552925	9.59171	0.375154	0.708303	0.782561	-5.7505
A1BG	-0.0268177	13.1837	-0.358584	0.720627	0.789808	-6.36584
IGFALS	-0.0371469	11.7094	-0.321593	0.748401	0.813737	-6.1559
DBH	0.106661	8.79317	0.254206	0.799834	0.862813	-5.42497
IGHG3	0.0734446	9.20334	0.226578	0.821193	0.878933	-5.64326
LGALS3BP	0.0376364	10.2596	0.168253	0.866708	0.91269	-5.93963
GPLD1	0.0218126	11.2118	0.16816	0.866781	0.91269	-6.12385
F5	0.0298526	10.4084	0.156193	0.876181	0.91269	-6.01259
ALB	0.0385788	9.97344	0.144967	0.885015	0.91269	-5.94124
GPX3	-0.019847	9.8218	-0.143663	0.886042	0.91269	-5.86134
FCGBP	0.015981	8.68601	0.0620461	0.950644	0.969537	-5.5196
PROS1	-0.00714428	11.3599	-0.0560818	0.955383	0.969537	-6.16222
TF	-0.00964684	12.4721	-0.0334761	0.973359	0.980516	-6.33055
CFP	0.00163486	9.53823	0.00970984	0.992271	0.992271	-5.73797
