## Supplementary material for "MULTI-OMICS TEMPORAL PROFILING OF AXIAL SPONDYLOARTHRITIS PATIENTS REVEALS AN ASSOCIATION OF THERAPEUTIC RESPONSE TO ADALIMUMAB WITH DISEASE ACTIVITY AND INNATE / ADAPTIVE IMMUNITY": SuppTable9

### Sheet: Proteomics BL
logfc: Log2 of the Fold change
AveExpr: Log2 of the average normalized expression CPM among all samples
t: t-statistic of the differential expression test
P.value: p value of the differential expression test
adj.P.Val: p-value correctedfor multiple testing
B: B-statistic (log-odds that the gene is differentially expressed)
	logFC	AveExpr	t	P.Value	adj.P.Val	B
GSN	-0.227546	13.2569	-3.03787	0.00527292	0.248026	-3.18074
LUM	-0.383776	11.7423	-3.00935	0.00565481	0.248026	-3.62865
FN1	-0.602482	13.9405	-2.93108	0.00684256	0.248026	-3.17246
HGFAC	-0.57608	9.88849	-2.82387	0.00885808	0.248026	-4.03433
ITIH2	-0.227633	14.7462	-2.62504	0.0141549	0.31707	-3.43391
SERPINA6	0.359605	9.53424	2.25843	0.032301	0.466155	-4.26904
SERPINA10	0.430979	9.93715	2.21623	0.0353892	0.466155	-4.24532
AMBP	-0.19051	12.4692	-2.17157	0.0389448	0.466155	-4.01147
HP	1.13717	10.4425	2.13601	0.0420022	0.466155	-4.23392
HRG	-0.212737	13.2302	-2.02511	0.0529591	0.466155	-4.03629
CRP	0.963933	9.57924	2.0151	0.054063	0.466155	-4.33644
CP	0.270018	15.5747	1.99492	0.0563496	0.466155	-4.00042
KNG1	0.152643	13.6364	1.98501	0.0575032	0.466155	-4.0342
C7	-0.265459	12.848	-1.95811	0.0607405	0.466155	-4.11609
GPX3	-0.400503	9.67315	-1.94455	0.0624314	0.466155	-4.36349
F9	0.24483	10.4644	1.90058	0.0682015	0.477411	-4.32497
FETUB	0.467739	9.85649	1.85091	0.0752735	0.478629	-4.37774
SERPINA3	0.201442	14.1059	1.83225	0.0780889	0.478629	-4.14834
PGLYRP2	-0.428754	11.3461	-1.81232	0.081196	0.478629	-4.3185
A1BG	0.107282	13.1985	1.7202	0.0969665	0.493095	-4.257
ECM1	-0.302598	10.0099	-1.67812	0.104991	0.493095	-4.42781
THBS1	-0.369715	12.1355	-1.66476	0.10765	0.493095	-4.34702
CFHR1	-0.619611	9.35632	-1.63402	0.11399	0.493095	-4.4624
QSOX1	-0.327788	9.52711	-1.62025	0.116927	0.493095	-4.46392
C4BPA	0.253583	12.558	1.60205	0.120909	0.493095	-4.35648
SERPIND1	0.207922	13.1743	1.60122	0.121092	0.493095	-4.33676
ITIH1	-0.180134	14.3183	-1.59939	0.121499	0.493095	-4.3231
F10	0.330407	9.90456	1.59147	0.123274	0.493095	-4.45686
GP1BA	-0.264214	9.95049	-1.46097	0.155691	0.58489	-4.49464
AGT	0.310103	11.9596	1.4469	0.159563	0.58489	-4.45649
ALB	-0.37457	9.92874	-1.43317	0.163415	0.58489	-4.50315
C1R	-0.151185	13.0258	-1.40661	0.171073	0.58489	-4.45848
CPN1	0.225166	10.2509	1.40233	0.172334	0.58489	-4.50437
PZP	1.04943	11.6749	1.37582	0.180307	0.589155	-4.49073
APOA1	0.190194	13.9636	1.3635	0.184111	0.589155	-4.48304
APOE	0.187412	12.1413	1.32977	0.19484	0.597605	-4.50552
AHSG	-0.30766	11.5499	-1.31708	0.199001	0.597605	-4.51712
SHBG	0.479275	9.49565	1.3058	0.202759	0.597605	-4.54141
BTD	-0.204611	9.51649	-1.28895	0.208471	0.598685	-4.54583
ATRN	0.206994	10.8935	1.21777	0.233963	0.655095	-4.55437
SERPINF1	-0.109056	11.6784	-1.17813	0.249138	0.680572	-4.56693
CPN2	0.200081	10.2925	1.14828	0.261036	0.696096	-4.57503
AFM	-0.0986213	13.7545	-1.05102	0.302667	0.788341	-4.6596
PLG	0.0874933	14.7738	0.960202	0.345567	0.879625	-4.71117
FCN3	0.155472	10.1399	0.931666	0.359856	0.882709	-4.62449
C4B	0.186446	10.4168	0.909072	0.371443	0.882709	-4.63281
C4B_2	0.186446	10.4168	0.909072	0.371443	0.882709	-4.63281
GPLD1	-0.169058	11.0873	-0.887679	0.382639	0.882709	-4.6471
APCS	0.136247	11.2773	0.863418	0.395596	0.882709	-4.65685
CFHR5	0.277228	9.54266	0.841174	0.407719	0.882709	-4.63285
SERPINA4	-0.107365	11.5234	-0.84031	0.408195	0.882709	-4.66705
C1QA	0.156908	9.71025	0.837346	0.409829	0.882709	-4.63597
MASP1	0.138405	9.70382	0.780185	0.442142	0.894879	-4.64504
LGALS3BP	0.180092	10.1675	0.773379	0.44609	0.894879	-4.6554
F13B	-0.141422	12.174	-0.773357	0.446103	0.894879	-4.70663
PROS1	0.0945995	11.4275	0.771061	0.44744	0.894879	-4.68197
C1S	-0.0667059	12.8277	-0.744196	0.463257	0.904837	-4.74944
LRG1	0.124896	11.5939	0.735282	0.468576	0.904837	-4.69459
C4A	0.122071	10.4383	0.69579	0.492571	0.917574	-4.67451
CFI	-0.0912873	12.5696	-0.694431	0.493409	0.917574	-4.75081
IGFALS	-0.099361	11.6423	-0.648105	0.522451	0.917574	-4.71425
C9	0.0821653	13.254	0.635133	0.530746	0.917574	-4.80516
ITIH3	-0.116089	12.7232	-0.625236	0.537123	0.917574	-4.77789
HABP2	0.122261	10.8832	0.621057	0.539827	0.917574	-4.69801
FBLN1	-0.129843	10.4945	-0.62025	0.54035	0.917574	-4.68746
GC	0.0604688	15.4108	0.564171	0.577346	0.917574	-4.87035
APOA2	0.0917454	11.2639	0.558608	0.581083	0.917574	-4.7194
SERPINA5	-0.118298	9.65083	-0.544659	0.590508	0.917574	-4.67457
VTN	0.0602902	13.2384	0.544476	0.590632	0.917574	-4.82891
CFP	0.112845	9.56299	0.522251	0.605801	0.917574	-4.67504
C8G	-0.0901384	9.95499	-0.512348	0.612619	0.917574	-4.68699
F11	-0.127012	9.59129	-0.511426	0.613255	0.917574	-4.67636
VWF	-0.104652	10.6766	-0.511245	0.613381	0.917574	-4.70784
APOM	-0.0589952	10.1856	-0.486195	0.630795	0.917574	-4.69716
APOH	-0.0587967	13.6543	-0.483036	0.633007	0.917574	-4.86982
A2M	-0.0595967	15.3566	-0.464761	0.645869	0.917574	-4.89656
C8B	0.0416998	12.9252	0.45989	0.649318	0.917574	-4.82913
C1QC	-0.076057	10.7454	-0.455796	0.652222	0.917574	-4.71716
SERPINC1	-0.0470436	13.8882	-0.455623	0.652344	0.917574	-4.88222
TF	-0.14341	12.316	-0.451309	0.65541	0.917574	-4.7876
C2	-0.0583521	12.0736	-0.439101	0.664121	0.918291	-4.77328
APOA4	0.0606584	12.5178	0.416557	0.680331	0.929233	-4.81048
C8A	-0.0461901	12.6379	-0.401559	0.691204	0.932709	-4.82111
F2	0.0318516	13.3133	0.370309	0.714073	0.949254	-4.87113
CPB2	0.0427017	10.7329	0.357354	0.723636	0.949254	-4.72773
PON1	0.0521316	11.0851	0.341469	0.735423	0.949254	-4.74197
CFH	-0.0229969	15.7882	-0.313364	0.756439	0.949254	-4.93082
RBP4	-0.0448879	11.879	-0.310125	0.758873	0.949254	-4.77785
ITIH4	0.0287877	14.7162	0.309629	0.759246	0.949254	-4.92077
CFB	0.0237903	14.5887	0.290465	0.773704	0.949254	-4.92215
C3	0.0314334	16.0608	0.270314	0.788997	0.949254	-4.9386
APOB	-0.0360895	15.6977	-0.264964	0.793072	0.949254	-4.93775
SERPINA7	-0.0418273	11.1769	-0.258966	0.797647	0.949254	-4.75212
AZGP1	0.0274491	11.9686	0.239215	0.812765	0.949254	-4.79078
C6	-0.0303176	12.8747	-0.235848	0.81535	0.949254	-4.85969
MST1	0.0797064	9.50508	0.234397	0.816465	0.949254	-4.69445
ACTB	0.035604	9.87747	0.22704	0.822121	0.949254	-4.70767
HPX	0.0196867	15.5931	0.20334	0.84041	0.955526	-4.94474
LPA	-0.136946	10.3235	-0.193779	0.847816	0.955526	-4.72527
F5	-0.0345998	10.4477	-0.186904	0.853149	0.955526	-4.73025
SERPING1	-0.0170406	14.3008	-0.159145	0.874752	0.95694	-4.93336
CLU	0.0282719	12.2827	0.14433	0.886323	0.95694	-4.82117
SAA4	-0.0269542	9.99375	-0.134603	0.893935	0.95694	-4.71561
ORM2	0.0218214	10.6195	0.133796	0.894567	0.95694	-4.73794
KLKB1	-0.0200051	12.6985	-0.130522	0.897131	0.95694	-4.85575
F12	-0.012418	12.0241	-0.114837	0.909433	0.959085	-4.80208
C5	-0.00908127	14.3407	-0.096779	0.923625	0.959085	-4.93808
ORM1	0.0172578	11.3089	0.0944458	0.92546	0.959085	-4.7659
TTR	-0.0129797	12.052	-0.0798087	0.936984	0.959085	-4.80543
SERPINF2	0.00669218	12.239	0.0734974	0.941958	0.959085	-4.82051
C1QB	-0.00816425	11.3408	-0.0566933	0.955212	0.963817	-4.76796
APOD	0.000700342	10.7407	0.00283145	0.997762	0.997762	-4.74478
